# The NeuroBioBank Whole-Genome Catalog: Sequencing from human brain donors with central nervous system disorders

**DOI:** 10.1101/2024.08.29.24312734

**Authors:** Daniel Hupalo, Jacob L. McCauley, Lissette Gomez, Anthony J. Griswold, Gabriela Hoher, Ioanna Konidari, Jose Lorenzo, Griffin S. Parker, Julianna Pascual, Amanda R. Sandford, Patrice L. Whitehead, David A. Davis, Susanna Garamszegi, S. Humayun Gultekin, Xiaoyan Sun, Regina T. Vontell, Michael Chatigny, Darren Chernicky, Myrtha M. Constant, Isabelle G. Darling, David J. Ennulat, John M. Esposito, Kiely Morris, Elisabeth S. Lawton, Neda R. Morakabati, Phyllis Oduor, Allison P. Rodgers, Lorelle A. Sang, Kathleen M. Sullivan, Catalina J. Tabit, Tori Turpin, Aya Zeabi, Tina Zheng, Sabina Berretta, Torsten Klengel, Derek H. Oakley, W. Brad Ruzicka, Thomas Blanchard, Eric Ho, Robert Johnson, Alexandra LeFevre, Maxwell Bustamante, Vahram Haroutunian, Pavel Katsel, Christine Marino, Stephen Panopoulos, Dushyant P. Purohit, Michael Wysocki, Jill R. Glausier, David .A. Lewis, Rashed M. Nagra, Camille Alba, Julianna Martin, Elizabeth Rice, John Rosenberger, Grace Smith, Gauthaman Sukumar, Miranda Tompkins, Matthew Wilkerson, Clifton L. Dalgard, William K. Scott

**Affiliations:** The American Genome Center, Center for Military Precision Health, and Department of Anatomy, Physiology and Genetics, Uniformed Services University, Bethesda, MD; John P. Hussman Institute for Human Genomics, Miller School of Medicine, University of Miami, Miami, FL; Brain Endowment Bank, Department of Neurology, Miller School of Medicine, University of Miami, Miami, FL; Henry M. Jackson Foundation for the Advancement of Military Medicine, Rockville, MD; Department of Psychiatry, Icahn School of Medicine at Mount Sinai, New York, NY; Department of Pathology, Icahn School of Medicine at Mount Sinai, New York, NY; Friedman Brain Institute, Icahn School of Medicine at Mount Sinai, New York, NY; Department of Neuroscience, Icahn School of Medicine at Mount Sinai, New York, NY; Mental Illness Research Education and Clinical Center (VISN 2 South), James J. Peters VA Medical Center, Bronx, NY; McLean Hospital, Belmont, MA; Harvard Medical School, Boston, MA; Broad Institute of MIT and Harvard, Cambridge, MA; University of Maryland Brain and Tissue Bank, University of Maryland Medical School, Baltimore, MD; Department of Psychiatry, University of Pittsburgh School of Medicine, Pittsburgh, PA; Human Brain and Spinal Fluid Resource Center, Brentwood Biomedical Research Institute, Los Angeles, CA

**Author notes:** Co-first author (Daniel Hupalo, Jacob L. McCauley).

## Abstract

Central nervous system diseases are a prevailing cause of morbidity and mortality worldwide, and are influenced by environmental and biological factors including genetic risk. Here we generated genome-wide genetic data on a large cohort of brain tissue donors with in-depth clinical and neuropathological phenotyping, allowing for broad investigations into the risk and mechanisms of these neurological, neurodevelopmental, and psychiatric conditions. This resource consists of 9,663 donors with array-based genotyping and 9,543 donors with whole-genome sequencing completed. The clinical diagnoses of these donors include 148 central nervous system diseases clustered in 15 broad categories by ICD-10 coding. These donors were collected by six repositories comprising the NIH NeuroBioBank, with an average participant age of 60 years. While primarily older individuals of European descent, the cohort also contains younger donors and individuals from non-European backgrounds. Variants detected by Whole-Genome Sequencing (WGS) were called genome-wide and annotated to describe their functional impact, resulting in 171,121,209 unique mutations and 1,078,774 non-silent mutations. This whole-genome resource has been made available in the NIMH Data Archive (nda.nih.gov) and accompanying deep demographic and phenotypic descriptions are available at the NeuroBioBank Portal (neurobiobank.nih.gov). To illustrate an application of this resource, we replicated the strong association observed in previous studies between pathogenic CAG repeat expansions in the *HTT* gene with the clinical diagnosis of Huntington’s disease.
