## Supplemental Table 2 for "The NeuroBioBank Whole-Genome Catalog: Sequencing from human brain donors with central nervous system disorders"

### Sheet: NBB ICD-10 Categories 
ICD Category	Clinical Diagnosis Count (Clinical Diagnosis)	ICD-10 Name
G	6312	Diseases of the nervous system
F	4952	Mental, Behavioral and Neurodevelopmental disorders
I	471	Diseases of the circulatory system
Q	226	Congenital malformations, deformations and chromosomal abnormalities
C	191	Neoplasms
E	155	Endocrine, nutritional and metabolic diseases
Z	113	Factors influencing health status and contact with health services
S	81	Injury, poisoning, and certain other consequences of external causes
T	65	Injury, poisoning, and certain other consequences of external causes
R	45	Symptoms, signs, and abnormal clinical laboratory findings, not elsewhere classified
A	14	Certain infections and parasitic diseases
D	10	Diseases of the blood and blood-forming organs and certain disorders involving the immune mechanism
B	9	Certain infections and parasitic diseases
P	4	Certain conditions originating in the perinatal period
H	1	Diseases of the ear and mastoid process

### Sheet: NBB ICD-10 Diseases
ICD10 Disease	Clinical Diagnosis Count (Clinical Diagnosis)	ICD Name
G30	1865	Alzheimer's disease
G20	809	Parkinson's disease
G31	801	Other degenerative diseases of nervous system, not elsewhere classified
F33	674	Major depressive disorder, recurrent
G10	617	Huntington's disease
F10	556	Alcohol related disorders
G35	492	Multiple sclerosis
F20	470	Schizophrenia
F03	449	Unspecified dementia
G40	352	Epilepsy and recurrent seizures
G12	340	Spinal muscular atrophy and related syndromes
F17	321	Nicotine dependence
F31	313	Bipolar disorder
F84	226	Pervasive developmental disorders
F41	205	Other anxiety disorders
I63	194	Cerebral infarction
C71	172	Malignant neoplasm of brain
F11	171	Opioid related disorders
F32	160	Depressive episode
F01	151	Vascular dementia
G24	143	Dystonia
G23	142	Other degenerative diseases of basal ganglia
F14	133	Cocaine related disorders
G25	122	Other extrapyramidal and movement disorders
I67	119	Other cerebrovascular diseases
E75	116	Disorders of sphingolipid metabolism and other lipid storage disorders
F12	107	Cannabis related disorders
F60	100	Specific personality disorders
I69	93	Sequelae of cerebrovascular disease
F19	90	Other psychoactive substance related disorders
F25	83	Schizoaffective disorders
F13	81	Sedative, hypnotic, or anxiolytic related disorders
S06	81	Intracranial injury
G43	81	Migraine
G45	74	Transient cerebral ischemic attacks and related syndromes
F43	73	Reaction to severe stress, and adjustment disorders
Q90	72	Down syndrome
G11	60	Hereditary ataxia
G90	58	Disorders of autonomic nervous system
G93	57	Other disorders of brain
T14	56	Suicide Attempt
Z87	54	Personal history of traumatic brain injury
F90	49	Attention-deficit hyperactivity disorders
Z72	46	Tobacco Use
F15	46	Stimulant use
F29	45	Unspecified psychosis
G44	45	Other headache syndromes
Q85	42	Phakomatoses
NBB111	38	Insufficient information
I68	36	Cerebral amyloid angiopathy
F34	35	Dysthymic disorder
F95	32	Tourette's disorder
Q87	32	congenital malformation syndromes
R44	30	Hallucinations
F07	28	Personality and behavioral disorders due to known physiological condition
G80	28	Cerebral palsy
F02	26	Dementia in other diseases
F69	26	Unspecified disorder of adult personality and behavior
G91	26	Hydrocephalus
F79	26	Intellectual disabilities
F91	25	Conduct disorders
F40	25	Phobic anxiety disorders
G37	24	demyelinating diseases
G47	24	Sleep disorders
G60	21	Hereditary and idiopathic neuropathy
F42	21	Obsessive-compulsive disorder
G32	19	degenerative disorders of nervous system
F50	19	Eating disorders
F89	18	Unspecified disorder of psychological development
F06	18	Other mental disorders due to known physiological condition
F63	18	Impulse disorders
Q91	18	Trisomy 18 and Trisomy 13
G21	17	Secondary parkinsonism
Q04	17	Other congenital malformations of brain
G82	17	Paraplegia (paraparesis) and quadriplegia (quadriparesis)
F81	16	Specific developmental disorders of scholastic skills
E71	16	Disorders of branched-chain amino-acid metabolism and fatty-acid metabolism
G89	16	Pain, not elsewhere classified
F16	15	Hallucinogen related disorders
F54	15	Psychological and behavioral factors associated with disorders or diseases classified elsewhere
E76	13	Disorders of glycosaminoglycan metabolism
G71	13	Primary disorders of muscles
F44	12	Dissociative and conversion disorders
F45	11	Somatoform disorders
F39	10	Unspecified mood [affective] disorder
I61	10	Nontraumatic intracerebral hemorrhage
I62	10	Other and unspecified nontraumatic intracranial hemorrhage
C72	10	Malignant neoplasm of spinal cord, cranial nerves and other parts of central nervous system
Q93	10	Monosomies and deletions from the autosomes, not elsewhere classified
I60	9	Nontraumatic subarachnoid hemorrhage
B02	9	Zoster [herpes zoster]
C79	9	Secondary malignant neoplasm of other and unspecified sites
F70	9	Mild intellectual disabilities
G04	9	Encephalitis, myelitis and encephalomyelitis
G96	9	Other disorders of central nervous system
E72	8	Other disorders of amino-acid metabolism
Q99	8	Other chromosome abnormalities, not elsewhere classified
Q02	8	Microcephaly
Q03	8	Congenital hydrocephalus
F72	7	Severe intellectual disabilities
G61	7	Inflammatory polyneuropathy
R41	7	Other symptoms and signs involving cognitive functions and awareness
D32	7	Benign neoplasm of meninges
T71	7	Asphyxiation
A81	7	Atypical virus infections of central nervous system
Z91	7	Personal risk factors, not elsewhere classified
F30	6	Manic episode
F80	6	Specific developmental disorders of speech and language
F05	6	Delirium due to known physiological condition
G62	5	Other and unspecified polyneuropathies
F65	5	Paraphilias
G95	5	Other and unspecified diseases of spinal cord
A87	5	Viral meningitis
R25	5	Abnormal involuntary movements
P91	4	Other disturbances of cerebral status of newborn
G46	4	Vascular syndromes of brain in cerebrovascular diseases
Q05	4	Spina bifida
Z14	4	Genetic carrier
F71	3	Moderate intellectual disabilities
F18	3	Inhalant related disorders
Q07	3	Other congenital malformations of nervous system
G81	3	Hemiplegia and hemiparesis
F22	2	Delusional disorders
R90	2	Abnormal findings on diagnostic imaging of central nervous system
G70	2	Myasthenia gravis and other myoneural disorders
Q28	2	Other congenital malformations of circulatory system
G64	2	Other disorders of peripheral nervous system
D33	2	Benign neoplasm of brain and other parts of central nervous system
Z86	2	Personal history of certain other diseases
T58	2	Toxic effect of carbon monoxide
F21	1	Schizotypal disorder
G13	1	Systemic atrophies primarily affecting central nervous system in diseases classified elsewhere
A54	1	Gonococcal infection
A83	1	Mosquito-borne viral encephalitis
E51	1	Thiamine deficiency
F51	1	Sleep disorders not due to a substance or known physiological condition
E84	1	Cystic fibrosis
F93	1	Emotional disorders with onset specific to childhood
F98	1	Other behavioral and emotional disorders with onset usually occurring in childhood and adolescence
F99	1	Mental disorder, not otherwise specified
Q86	1	Congenital malformation syndromes due to known exogenous causes, not elsewhere classified
G14	1	Postpolio syndrome
R45	1	Symptoms and signs involving emotional state
Q01	1	Encephalocele
F48	1	Other nonpsychotic mental disorders
G36	1	Other acute disseminated demyelination
D49	1	Neoplasms of unspecified behavior
H47	1	Other disorders of optic [2nd] nerve and visual pathways
