## Supplemental Table 3 for "The NeuroBioBank Whole-Genome Catalog: Sequencing from human brain donors with central nervous system disorders"

### Sheet: Single Variant
#CHROM	BEGIN	END	MARKER_ID	NS	AC	CALLRATE	MAF	PVALUE	SCORE	NS.CASE	NS.CTRL	AF.CASE	AF.CTRL
4	3074876	3074876	4:3074876_C/CCAGCAGCAGCAGCAGCAGCAGCAGCAGCAGCAGCAGCAGCAGCAGCAGCAGCAGCAGCAGCAGCAGCAG	9534	55	0.99969	0.0028844	2.2632e-109	22.219	615	8919	0.043902	5.606e-05
4	3074876	3074876	4:3074876_C/CCAGCAGCAGCAGCAGCAGCAGCAGCAGCAGCAGCAGCAGCAGCAGCAGCAGCAGCAGCAGCAGCAGCAGCAGCAG	9534	44	0.99969	0.0023075	4.6113e-102	21.45	615	8919	0.034959	5.606e-05
4	3074876	3074876	4:3074876_C/CCAGCAGCAGCAGCAGCAGCAGCAGCAGCAGCAGCAGCAGCAGCAGCAGCAGCAGCAGCAGCAGCAG	9534	41	0.99969	0.0021502	4.1154e-77	18.587	615	8919	0.030081	0.00022424
4	3074876	3074876	4:3074876_C/CCAGCAGCAGCAGCAGCAGCAGCAGCAGCAGCAGCAGCAGCAGCAGCAGCAGCAGCAGCAGCAGCAGCAGCAG	9534	37	0.99969	0.0019404	3.2018e-59	16.228	615	8919	0.027642	0.00016818
4	1366356	1366356	4:1366356_G/A	9537	38	1	0.0019922	2.8044e-14	7.607	615	8922	0.013008	0.0012329
19	501738	501738	19:501738_C/CGGACTCTCCCGACACCACCTCCCAGGAGCCTCCCGACACCACCTCCCA	9020	21	0.94579	0.0011641	1.9135e-09	6.005	581	8439	0.0025818	0.0010665
14	55639971	55639971	14:55639971_G/A	9537	21	1	0.001101	5.1116e-09	5.8435	615	8922	0.003252	0.0009527
7	1444979	1444979	7:1444979_A/G	9537	27	1	0.0014155	7.9769e-09	5.7689	615	8922	0.0056911	0.0011208
9	21239684	21239684	9:21239684_C/G	9537	31	1	0.0016252	1.1007e-08	5.7144	615	8922	0.004065	0.0014571
13	75873723	75873723	13:75873723_G/A	9537	102	1	0.0053476	4.6509e-08	5.4642	615	8922	0.017886	0.0044833
7	6154268	6154268	7:6154268_A/G	9537	41	1	0.0021495	7.8498e-08	5.3705	615	8922	0.0081301	0.0017373
22	36762951	36762951	22:36762951_G/A	9537	41	1	0.0021495	7.9385e-08	5.3685	615	8922	0.004878	0.0019614

### Sheet: SKAT-O
#CHROM	BEGIN	END	MARKER_ID	NS	FRAC_WITH_RARE	NUM_ALL_VARS	NUM_PASS_VARS	NUM_SING_VARS	PVALUE	STATRHO
4	3074876	3233253	4:3074876-3233253_HTT	9537	0.99727	87	87	0	8.5187e-147	0
4	3316216	3430928	4:3316216-3430928_RGS12	9537	0.23781	21	21	0	2.4351e-09	0.25

### Sheet: Data Dictionary
Single Variant
#CHROM	Chromosome
BEGIN	Single Variant / Indel HG38 Starting Base Pair
END	Single Variant / Indel HG38 Ending Base Pair
MARKER_ID	Unique Identifier For Variant
NS	Number of Samples
AC	Allele Count
CALLRATE	Percent of Samples With Callable Site
MAF	Minor Allele Frequency
PVALUE	P-value of single variant test
SCORE	b.score Logistic Score Test
NS.CASE	Number of Samples For Cases
NS.CTRL	Number of Samples For Contorls
AF.CASE	Allele Frequency of Cases
AF.CTRL	Allele Frequency of Controls
SKAT-O
#CHROM	Chromosome
BEGIN	SKAT-O Region HG38 Starting Base Pair
END	SKAT-O Region HG38 Ending Base Pair
MARKER_ID	Unique Identifier For Region
NS	Number of Samples
FRAC_WITH_RARE	Fraction of individual carrying rare variants below --max-maf (default : 0.05) threshold.
NUM_ALL_VARS	Number of all variants defining the group.
NUM_PASS_VARS	Number of variants passing the --min-maf, --min-mac, --max-maf, --min-callrate thresholds
NUM_SING_VARS	Number of singletons among variants in NUM_PASS_VARS
PVALUE	P-value of burden tests
STATRHO	RHO value from SKAT-O test
